# Accurate machine learning-based CVD risk prediction in primary care may reduce the need for routine health care checks

**DOI:** 10.1101/2025.06.09.25329273

**Authors:** Katarzyna Dziopa, Sophie V Eastwood, Daniel Bos, Maryam Kavousi, Maarten J G Leening, Joline W J Beulens, Peter P Harms, Nishi Chaturvedi, Folkert W Asselbergs, Amand F Schmidt

**Affiliations:** Department of Cardiology, Amsterdam Cardiovascular Science, Amsterdam University Medical Center, University of Amsterdam, Amsterdam, The Netherlands; Institute of Cardiovascular Science, Faculty of Population Health Sciences, University College London, London, United Kingdom; UCL BHF Research Accelerator Centre, London, UK; Departments of Cardiology, Epidemiology, and Radiology, Erasmus MC – University Medical Center Rotterdam, Rotterdam, the Netherlands; Department of Clinical Epidemiology, Harvard School of Public Health, Boston, USA; Department of Epidemiology & Data Science, Amsterdam University Medical Center, Vrije Universiteit Amsterdam, Amsterdam, The Netherlands; Amsterdam Public Health Research Institute, Health Behaviors & Chronic Diseases and Personalized Medicine, Amsterdam, The Netherlands; Department of General Practice Medicine, Amsterdam University Medical Center, Vrije Universiteit Amsterdam, Amsterdam, The Netherlands; Institute of Health Informatics, University College London, London, United Kingdom; The National Institute for Health Research UCL Hospitals Biomedical Research Centre, University College London, London, United Kingdom; Department of Cardiology, University Medical Center Utrecht, Utrecht, The Netherlands

**Keywords:** Missing data, machine learning, Cardiovascular disease, Prediction, Risk Score

## Abstract

**Background:** Cardiovascular risk prediction models, such as PCE, QRISK3, and SCORE2 are recommended tools to guide treatment initiation/intensification in primary care. In clinical practice, the absence of one or more required predictors is common, which precludes routine application of such models.

**Methods:** We developed a set of partial models predicting the 10-year risk of cardiovascular disease (CVD) and major CVD (additionally considering atrial fibrillation, heart failure, and peripheral arterial disease) using combinations of 14 predictors, allowing application in settings were only a subset of variables is available. The set of partial models was evaluated across five studies jointly comprising 105,550 participants.

**Findings:** We trained 4,096 unique models to predict 10-year major CVD risk, observing near identical performance evaluated against CVD and major CVD. The c-statistic ranged between: quartiles (Q1) 0.71 and Q3: 0.73 across the five studies. This was comparable to the performance of the PCE (Q1: 0.70, Q3: 0.74, 10 predictors) and SCORE2 (Q1: 0.71, Q3: 0.75, 8 predictors). Due to large number of required predictors (22/23 for men/women) the QRISK3 was evaluated in a single cohort: c-statistic 0.72 (95% CI 0.72; 0.73). Model performance remained adequate when focussing on the set of partial models using 2-4 predictors: c-statistic Q1: 0.70 and Q3: 0.71. Partial models demonstrated reasonable calibration across most studies, observing a limited risk underestimation in two cohorts. Partial models excluding blood pressure and lipids demonstrated similar performance to models incorporating these variables. The set of partial models has been made available through a python-based application programming interface.

**Interpretation:** We show that in the presence of partially missing data, clinically relevant predictions of the 10-years risk of major CVD can be obtained by using a subset of features, facilitating improved and more timely treatment decisions.

**Funding:** Dutch Research Council, British Heart Foundation, UK Research and Innovation.

**RESEARCH IN CONTEXT:** *Evidence before this study:* Before submitting our article on May 5, 2025, we searched PubMed articles published from database inception, using the terms “missing data” [tiab] or “incomplete data”[tiab], “cardiovascular disease” [tiab], and “risk score” [tiab] or “prediction”[tiab]. Studies unrelated to cardiovascular disease (CVD) prediction were excluded. None of the identified CVD prediction models allowed for missing input data and instead considered missing data solely at the stage of model derivation.

*Added value of this study:* The applicability of widely recommended cardiovascular risk prediction models, such as SCORE2 (Europe), PCE (US), and QRISK3 (UK), is constrained by the need to measure all included variables. The absence of even a single variable, such as total cholesterol used in all three aforementioned models - precludes risk prediction. For instance, among individuals aged 40 to 69 years without a history of cardiovascular disease, only 10.8% have a recorded cholesterol measurement at any point in their medical history. To overcome these limitations, this study introduces an approach using 4,096 partial models to predict 10-year risk of (major) cardiovascular disease using combinations of 14 variables, specifically designed to address the challenge of missing data. Performance was assessed across five datasets from the UK and the Netherlands. Models including between 2 - 4 predictors already provided a discriminative ability comparable to guideline-recommended models: PCE (10 predictors), SCORE2 (8 predictors), and QRISK3 (22 predictors for women, 23 for men).

*Implications of all the available evidence:* We show that even when only a subset of predictor variables is available, our partial models approach can make clinically relevant predictions of the 10-years risk of (major) cardiovascular disease, enabling earlier and more effective treatment decisions. The set of partial models are accessible through a python-based API, allowing for integration in personal or clinical care dashboards.
