## Appendix Data 6 for "Accurate machine learning-based CVD risk prediction in primary care may reduce the need for routine health care checks"

### Sheet: Subgroups discrimination
Model	Study	Group	Subgroups	No. of individuals	No. major CVD events	Interaction p-value	Subgroup specific c-statistic
QRISK3	UK Biobank	Age	< 65 years	76793	5196	0	0.72 (0.71; 0.73)
QRISK3	UK Biobank	Age	>= 65 years	16883	2698	0	0.61 (0.60; 0.63)
QRISK3	UK Biobank	Ethnicity	European	88517	7521	0.62845	0.72 (0.72; 0.73)
QRISK3	UK Biobank	Ethnicity	South Asians	1083	97	0.62845	0.73 (0.67; 0.79)
QRISK3	UK Biobank	Ethnicity	Chinese	313	13	0.62845	0.66 (0.50; 0.83)
QRISK3	UK Biobank	Ethnicity	Asian or Asian British	696	77	0.62845	0.73 (0.66; 0.79)
QRISK3	UK Biobank	Ethnicity	African Caribbean	1572	88	0.62845	0.68 (0.62; 0.74)
QRISK3	UK Biobank	Ethnicity	Mixed	1495	98	0.62845	0.75 (0.69; 0.81)
QRISK3	UK Biobank	Sex	Female	52253	3216	0.000624808	0.72 (0.71; 0.73)
QRISK3	UK Biobank	Sex	Male	41423	4678	0.000624808	0.70 (0.69; 0.71)
QRISK3	UK Biobank	T2DM	no diabetes	87339	6619	0	0.71 (0.71; 0.72)
QRISK3	UK Biobank	T2DM	diabetes	6337	1275	0	0.63 (0.62; 0.65)
QRISK3	UK Biobank	Townsend deprivation index	Least deprived	23486	1847	0.592113	0.72 (0.71; 0.73)
QRISK3	UK Biobank	Townsend deprivation index	Middle deprived	46637	3799	0.592113	0.72 (0.71; 0.73)
QRISK3	UK Biobank	Townsend deprivation index	Most deprived	23553	2248	0.592113	0.73 (0.72; 0.74)
ASCVD	UK Biobank	Age	< 65 years	76793	5196	0	0.69 (0.69; 0.70)
ASCVD	UK Biobank	Age	>= 65 years	16883	2698	0	0.61 (0.59; 0.62)
ASCVD	UK Biobank	Ethnicity	European	88517	7521	3.62039e-06	0.71 (0.70; 0.72)
ASCVD	UK Biobank	Ethnicity	South Asians	1083	97	3.62039e-06	0.71 (0.65; 0.77)
ASCVD	UK Biobank	Ethnicity	Chinese	313	13	3.62039e-06	0.67 (0.50; 0.83)
ASCVD	UK Biobank	Ethnicity	Asian or Asian British	696	77	3.62039e-06	0.75 (0.68; 0.81)
ASCVD	UK Biobank	Ethnicity	African Caribbean	1572	88	3.62039e-06	0.54 (0.48; 0.60)
ASCVD	UK Biobank	Ethnicity	Mixed	1495	98	3.62039e-06	0.71 (0.65; 0.77)
ASCVD	UK Biobank	Sex	Female	52253	3216	0.0175557	0.70 (0.69; 0.71)
ASCVD	UK Biobank	Sex	Male	41423	4678	0.0175557	0.68 (0.68; 0.69)
ASCVD	UK Biobank	T2DM	no diabetes	87339	6619	0	0.70 (0.69; 0.71)
ASCVD	UK Biobank	T2DM	diabetes	6337	1275	0	0.62 (0.60; 0.63)
ASCVD	UK Biobank	Townsend deprivation index	Least deprived	23486	1847	0.670976	0.71 (0.69; 0.72)
ASCVD	UK Biobank	Townsend deprivation index	Middle deprived	46637	3799	0.670976	0.71 (0.70; 0.72)
ASCVD	UK Biobank	Townsend deprivation index	Most deprived	23553	2248	0.670976	0.70 (0.69; 0.71)
ASCVD	SABRE	Age	< 65 years	3764	372	0.0949141	0.64 (0.61; 0.67)
ASCVD	SABRE	Age	>= 65 years	97	16	0.0949141	0.77 (0.62; 0.91)
ASCVD	SABRE	Ethnicity	European	1872	165	0.00052169	0.72 (0.68; 0.77)
ASCVD	SABRE	Ethnicity	South Asians	1400	196	0.00052169	0.70 (0.65; 0.74)
ASCVD	SABRE	Ethnicity	African Caribbean	589	27	0.00052169	0.49 (0.38; 0.60)
ASCVD	SABRE	Sex	Female	967	66	0.265886	0.61 (0.53; 0.68)
ASCVD	SABRE	Sex	Male	2894	322	0.265886	0.65 (0.62; 0.69)
ASCVD	SABRE	T2DM	no diabetes	3611	322	0.0055471	0.63 (0.60; 0.67)
ASCVD	SABRE	T2DM	diabetes	250	66	0.0055471	0.51 (0.43; 0.59)
ASCVD	SABRE	Townsend deprivation index	Least deprived	1017	84	0.0004423	0.69 (0.62; 0.75)
ASCVD	SABRE	Townsend deprivation index	Middle deprived	1882	209	0.0004423	0.67 (0.63; 0.71)
ASCVD	SABRE	Townsend deprivation index	Most deprived	962	95	0.0004423	0.54 (0.47; 0.60)
ASCVD	Hoorn Study 1	Age	< 65 years	1485	186	0	0.74 (0.74; 0.74)
ASCVD	Hoorn Study 1	Age	>= 65 years	763	222	0	0.63 (0.63; 0.63)
ASCVD	Hoorn Study 1	Sex	Female	1250	175	0	0.77 (0.77; 0.77)
ASCVD	Hoorn Study 1	Sex	Male	998	233	0	0.69 (0.69; 0.69)
ASCVD	Hoorn Study 1	T2DM	no diabetes	2085	350	0	0.73 (0.73; 0.73)
ASCVD	Hoorn Study 1	T2DM	diabetes	163	58	0	0.67 (0.66; 0.67)
ASCVD	Hoorn Study 1	Education level	Primary	723	158	0	0.70 (0.70; 0.70)
ASCVD	Hoorn Study 1	Education level	Secondary	1386	227	0	0.75 (0.75; 0.75)
ASCVD	Hoorn Study 1	Education level	University	133	21	0	0.73 (0.72; 0.73)
ASCVD	Hoorn Study 2	Age	< 65 years	2413	151	0	0.73 (0.73; 0.73)
ASCVD	Hoorn Study 2	Age	>= 65 years	70	14	0	0.67 (0.66; 0.68)
ASCVD	Hoorn Study 2	Sex	Female	1326	58	0.22653	0.72 (0.72; 0.73)
ASCVD	Hoorn Study 2	Sex	Male	1157	107	0.22653	0.73 (0.72; 0.73)
ASCVD	Hoorn Study 2	T2DM	no diabetes	2384	145	0	0.73 (0.73; 0.73)
ASCVD	Hoorn Study 2	T2DM	diabetes	99	20	0	0.68 (0.68; 0.69)
ASCVD	Hoorn Study 2	Education level	Secondary	1722	115	0	0.72 (0.71; 0.72)
ASCVD	Hoorn Study 2	Education level	University	766	40	0	0.79 (0.78; 0.79)
ASCVD	Rotterdam Study	Age	< 65 years	3055	125	0	0.72 (0.72; 0.72)
ASCVD	Rotterdam Study	Age	>= 65 years	227	33	0	0.67 (0.67; 0.67)
ASCVD	Rotterdam Study	Sex	Female	1932	61	0	0.74 (0.73; 0.74)
ASCVD	Rotterdam Study	Sex	Male	1350	97	0	0.70 (0.70; 0.70)
ASCVD	Rotterdam Study	T2DM	no diabetes	3103	137	1.43663e-13	0.73 (0.73; 0.73)
ASCVD	Rotterdam Study	T2DM	diabetes	179	21	1.43663e-13	0.72 (0.71; 0.72)
ASCVD	Rotterdam Study	Education level	Primary	884	58	0	0.75 (0.75; 0.75)
ASCVD	Rotterdam Study	Education level	Secondary	2168	92	0	0.74 (0.74; 0.74)
SCORE2	UK Biobank	Age	< 65 years	76793	5196	0	0.71 (0.70; 0.71)
SCORE2	UK Biobank	Age	>= 65 years	16883	2698	0	0.60 (0.59; 0.61)
SCORE2	UK Biobank	Ethnicity	European	88517	7521	0.353088	0.71 (0.71; 0.72)
SCORE2	UK Biobank	Ethnicity	South Asians	1083	97	0.353088	0.71 (0.65; 0.77)
SCORE2	UK Biobank	Ethnicity	Chinese	313	13	0.353088	0.69 (0.53; 0.86)
SCORE2	UK Biobank	Ethnicity	Asian or Asian British	696	77	0.353088	0.73 (0.66; 0.80)
SCORE2	UK Biobank	Ethnicity	African Caribbean	1572	88	0.353088	0.64 (0.58; 0.71)
SCORE2	UK Biobank	Ethnicity	Mixed	1495	98	0.353088	0.72 (0.66; 0.78)
SCORE2	UK Biobank	Sex	Female	52253	3216	0.000722588	0.71 (0.70; 0.72)
SCORE2	UK Biobank	Sex	Male	41423	4678	0.000722588	0.68 (0.67; 0.69)
SCORE2	UK Biobank	T2DM	no diabetes	87339	6619	0	0.70 (0.70; 0.71)
SCORE2	UK Biobank	T2DM	diabetes	6337	1275	0	0.61 (0.59; 0.63)
SCORE2	UK Biobank	Townsend deprivation index	Least deprived	23486	1847	0.586267	0.71 (0.69; 0.72)
SCORE2	UK Biobank	Townsend deprivation index	Middle deprived	46637	3799	0.586267	0.71 (0.70; 0.72)
SCORE2	UK Biobank	Townsend deprivation index	Most deprived	23553	2248	0.586267	0.72 (0.71; 0.73)
SCORE2	SABRE	Age	< 65 years	3764	372	0.528511	0.71 (0.68; 0.74)
SCORE2	SABRE	Age	>= 65 years	97	16	0.528511	0.75 (0.61; 0.90)
SCORE2	SABRE	Ethnicity	European	1872	165	0.0809022	0.72 (0.68; 0.77)
SCORE2	SABRE	Ethnicity	South Asians	1400	196	0.0809022	0.71 (0.67; 0.76)
SCORE2	SABRE	Ethnicity	African Caribbean	589	27	0.0809022	0.59 (0.48; 0.71)
SCORE2	SABRE	Sex	Female	967	66	0.654832	0.69 (0.62; 0.76)
SCORE2	SABRE	Sex	Male	2894	322	0.654832	0.71 (0.67; 0.74)
SCORE2	SABRE	T2DM	no diabetes	3611	322	0.335267	0.69 (0.65; 0.72)
SCORE2	SABRE	T2DM	diabetes	250	66	0.335267	0.65 (0.56; 0.73)
SCORE2	SABRE	Townsend deprivation index	Least deprived	1017	84	0.429217	0.73 (0.67; 0.79)
SCORE2	SABRE	Townsend deprivation index	Middle deprived	1882	209	0.429217	0.71 (0.67; 0.75)
SCORE2	SABRE	Townsend deprivation index	Most deprived	962	95	0.429217	0.67 (0.61; 0.74)
SCORE2	Hoorn Study 1	Age	< 65 years	1485	186	0	0.74 (0.74; 0.74)
SCORE2	Hoorn Study 1	Age	>= 65 years	763	222	0	0.64 (0.64; 0.65)
SCORE2	Hoorn Study 1	Sex	Female	1250	175	0	0.77 (0.77; 0.77)
SCORE2	Hoorn Study 1	Sex	Male	998	233	0	0.69 (0.69; 0.69)
SCORE2	Hoorn Study 1	T2DM	no diabetes	2085	350	0	0.74 (0.73; 0.74)
SCORE2	Hoorn Study 1	T2DM	diabetes	163	58	0	0.68 (0.68; 0.68)
SCORE2	Hoorn Study 1	Education level	Primary	723	158	0	0.71 (0.71; 0.72)
SCORE2	Hoorn Study 1	Education level	Secondary	1386	227	0	0.75 (0.75; 0.75)
SCORE2	Hoorn Study 1	Education level	University	133	21	0	0.73 (0.73; 0.73)
SCORE2	Hoorn Study 2	Age	< 65 years	2413	151	0	0.74 (0.74; 0.74)
SCORE2	Hoorn Study 2	Age	>= 65 years	70	14	0	0.64 (0.64; 0.65)
SCORE2	Hoorn Study 2	Sex	Female	1326	58	0.0455792	0.73 (0.72; 0.73)
SCORE2	Hoorn Study 2	Sex	Male	1157	107	0.0455792	0.72 (0.72; 0.73)
SCORE2	Hoorn Study 2	T2DM	no diabetes	2384	145	0	0.74 (0.74; 0.74)
SCORE2	Hoorn Study 2	T2DM	diabetes	99	20	0	0.67 (0.67; 0.68)
SCORE2	Hoorn Study 2	Education level	Secondary	1722	115	0	0.74 (0.74; 0.74)
SCORE2	Hoorn Study 2	Education level	University	766	40	0	0.77 (0.77; 0.78)
SCORE2	Rotterdam Study	Age	< 65 years	3055	125	0	0.74 (0.73; 0.74)
SCORE2	Rotterdam Study	Age	>= 65 years	227	33	0	0.67 (0.67; 0.68)
SCORE2	Rotterdam Study	Sex	Female	1932	61	0	0.74 (0.74; 0.75)
SCORE2	Rotterdam Study	Sex	Male	1350	97	0	0.70 (0.70; 0.71)
SCORE2	Rotterdam Study	T2DM	no diabetes	3103	137	0	0.75 (0.75; 0.75)
SCORE2	Rotterdam Study	T2DM	diabetes	179	21	0	0.70 (0.70; 0.71)
SCORE2	Rotterdam Study	Education level	Primary	884	58	0	0.76 (0.76; 0.76)
SCORE2	Rotterdam Study	Education level	Secondary	2168	92	0	0.74 (0.74; 0.75)
