## Appendix Data 1 for "Accurate machine learning-based CVD risk prediction in primary care may reduce the need for routine health care checks"

### Sheet: Predictor & Outcome 
Predictor & outcome variable definitions	UK Biobank	SABRE	Rotterdam Study	Hoorn Study 1 (HS1)	Hoorn Study 2 (HS2)
Prevalent and incident major CVD (CVD + AF + HF) outcome definition	see Appendix Table 1 - using phenotype definitions from HDR UK	A composite endpoint identified by ICD-9 and ICD-10 codes from death certification, primary care data, Hospital Episode Statistics (HES), and participat report of physican-diagnosed stroke and duration of symplots. Refer to https://karger.com/ajn/article-pdf/50/6/425/2214209/000503873.pdf and worksheet tab: "ICD-9 and ICD-10 CVD + AF + HF codes".	Incident Atherosclerotic Cardiovascular Disease (ASCVD) - composed of fatal and non-fatal myocardial infarction, myocardial revascularization, non-haemorrhagic stroke, and ASCVD mortality. The outcome data was collected from the general practitioners and discharge reports from medical specialists and verified by study physicians as described in detail in (1) Cardiac outcomes and RS follow-up: Lee…	1. Prevalent CVD was defined based on the questionnaire data (Cardiovascular disease via Rose Questionnaire) where participants answered the following questions: "Have you ever had a heart attack?", and "Have you ever had a cerebral hemorrhage?". Reference https://academic.oup.com/ije/article/47/2/396/4735307 2. Incident CVD was defined based on the ICD-9 codes, see woksheet "ICD-9 and ICD-10 CVD…	1. Prevalent CVD was defined based on the questionnaire data (Cardiovascular disease via Rose questionnaire), where participants answered the following questions: "Have you ever had a heart attack?", "Have you ever suffered from one of the following conditions: stroke, brain haemorrhage, loss of vision, paralysis/loss of strength" (reference https://academic.oup.com/ije/article/47/2/396/4735307) …
Ethnicity	Ethnicity groups: European, African, Asian, Mixed Defined based on the UKB Data Field ID = https://biobank.ndph.ox.ac.uk/ukb/field.cgi?id=21000 European: (1, White); (1001, British); (1002, Irish); (1003, Any other white background); (4; Black and Black British) African: (4001, African); (2002; White and Black African); (4002; African) Asian: (3001, Indian); (3002, Pakistani); (3; Asian and Asian…	Used predefined ethnic categories: European, South Asian, African Caribbean.	Used predefined categories: European, non-European	Used predefined ethnic categories: 1. Dutch: (1.0 Dutch) 2. Non-Dutch: (2.0 or other = Not Dutch)	Used predefined ethnic categories: 1. Dutch: (1.0=Dutch; 7.0=Dutch + Surinamese; 8.0=Dutch + Antillean/Aruban; 9.0=Duch + Turkish; 10.0=Dutch + Moroccan; 11.0=Dutch + Other) 2. Non-Dutch: (2.0=Surinamese; 3.0=Antillean/Aruban; 4.0=Turkish; 5.0=Moroccan; 6.0=Other)
Towsend deprivation index	Defined based on the UKB Data Field ID = https://biobank.ndph.ox.ac.uk/ukb/field.cgi?id=189 Towsend deprivation index categories: 1. Least deprived: quantile 1 (Q1) value of deprivation index, values below -3.66 2. Middle deprived: values between [Q1 = -3.66; and Q3 = 0.48] 3. Most deprived: values above Q3 (Q3 = 0.48)	Towsend deprivation index categories: 1. Least deprived: deprivation index values below quantile 1 (Q1, calculated based on available data), values below: 1.68 2. Middle deprived: values between [Q1 = 1.68 and Q3 = 4.95] 3. Most deprived: values above Q3 (Q3 = 4.95)	N/A	N/A	N/A
Education level	N/A	N/A	Education level categories 1. Primary education: (0: primary education); (1: primary education_higher not completed OR lower vocational education) 2. Secondary: (2: lower secondary education); (3: intermediate vocational education); (4: general secondary education); (5: higher vocational education) 3. University: (6: university)	Education level categories: 1. Primary education: (1.0 Primary education) 2. Secondary education: (2.0 Secondary education, 3.0 Pre-vocational secondary education; 4.0 Vocational training; 5.0 General secondary education or Pre-university education) 3. University education: (6.0 Professional university education, 7.0 University)	Education level categories: 1. Primary education: (2.0=Primary/elementary school) 2. Secondary education: (3.0=Lower vocational education; 4.0=Intermediate general secondary education; 5.0=Intermediate vocational education; 6.0=Higher general pre-university education) 3. University education: (7.0=Higher professional education, 8.0=University)
Other predictors	The candidate predictors were measured at the time of enrolment.	The candidate predictors were measured at the time of first visit (time of enrollment).	Information on medication use including statin use, smoking behavior, and medical history was collected by trained interviewers using a structured home interview. Anthropometrics, and blood pressure measures were obtained during a visit at the research center. Serum glucose, triglycerides, total and high-density lipoprotein cholesterol levels, were measured with standard laboratory techniques. Lo…	The candidate predictors were measured at the time of enrolment (1989 - 1991).	The candidate predictors were measured at the time of enrolment (2006 - 2007)).
Follow up time	Follow-up considered the time from enrolment until the first major CVD event, death or end of the study (10-years after enrolment), whichever came first. All considered individuals were followed up until the first maojr CVD event, death or 10 years post-enrollment.	The “Original Southall and Brent Studies” dataset was collected between 1988 and 1991 (reference Table 1 in https://pmc.ncbi.nlm.nih.gov/articles/PMC7746410/pdf/dyaa135.pdf), with the SABRE follow-up visit 2 occurring from 2008 to 2011. Due to the study's nature, it is not entirely possible to determine who should still have been followed up before 2008, as information on whether participants, fo…	Considering only alive individuals, who participated in center visit, did not have ASCVD, had valid informed consent for all follow-up, and had 10-year follow-up data available.	Follow-up considered the time from enrolment until the first CVD event, death or end of the study (10-years after enrolment), whichever came first. All considered individuals were followed up until the first CVD event, death, or 10 years post-enrollment.	Follow-up considered the time from enrolment until the first CVD event, death or end of the study (10-years after enrolment), whichever came first. All individuals were followed up until the first CVD event, death, or 10 years post-enrollment.
Type 2 diabetes (T2DM)	People with T2DM were identified using a CALIBER phenotyping algorithm (combines data from general practice (GP) records and Hospital Episode Statistics (HES)) enhanced by glycated haemoglobin (HbA1c) measurements and diabetes related medication (see Appendix Figure 4, Appendix Table 4 in https://www.medrxiv.org/content/10.1101/2022.09.01.22279477v4), labelling participants as prevalent (known) d…	People with T2DM were identified using WHO criteria for diabetes (1999) and ICD-10 T2DM codes. WHO citeria for diabetes (1999): fasting plasma >= 7.0 mmol/l OR 2h post glucose load >= 11.1 mmol/l OR diabetes medication (anti-diabetic medication); or Hospital Episode Statistics (HES) ICD 10 for T2DM or general practice (GP) records ICD10 T2DM codes: H360; E13; O243; N083; H280; O242; M142; G632; E…	Type 2 diabetes is defined based on a combination of medication use and serum glucose levels.	Type 2 diabetes definition: a composite of the self-reported type 2 diabetes, or glycated hemoglobin (HbA1c) greater than 48 mmol/mol Self-reported questionnaire data: (1) Do you have Diabetes Mellitus? (2) Are you seeing a doctor for DM? Did you have DM in the past?	Type 2 diabetes definition: a composite of the self-reported type 2 diabetes, or glycated hemoglobin (HbA1c) greater than 48 mmol/mol
Estimated Glomerular Filtration Rate (eGFR)	The eGFR was calculated using creatinine, gender, and age: CKD-EPI Creatinine Equations (2021) (reference: https://www.kidney.org/ckd-epi-creatinine-equation-2021)	The eGFR was calculated using creatinine, gender, and age: CKD-EPI Creatinine Equations (2021) (reference: https://www.kidney.org/ckd-epi-creatinine-equation-2021)	Used provided information on Glomerular Filtration Rate (GFR), which is more precide than eGFR, and directly measures value of kidney filtration rate.	The eGFR was calculated using creatinine, gender, and age: CKD-EPI Creatinine Equations (2021) (reference: https://www.kidney.org/ckd-epi-creatinine-equation-2021)	N/A (eGFR, GFR, and creatinine measurements are not available)
Family history of heart disease	UK Biobank data fields: (1) Illnesses of siblings (ref: https://biobank.ctsu.ox.ac.uk/crystal/field.cgi?id=20111); selected data coding (ref: https://biobank.ctsu.ox.ac.uk/ukb/coding.cgi?id=1010) (2 Stroke, 1 Heart disease) (2) Illness of mother (ref: https://biobank.ctsu.ox.ac.uk/ukb/field.cgi?id=20110); selected data coding (ref: https://biobank.ctsu.ox.ac.uk/ukb/coding.cgi?id=1010) (2 Stroke, …	Not available	Family history of myocardial infarction at or before 65 in siblings, children, or parents	Based on the questionnaire data: (1) Stroke father/mother/brother/sister/child before age 60 (2) Heart attack farther/mother/brother/sister/child before age 60	Based on the questionnaire data: (1) Has one of your parents, siglings or children had a stroke or heart attack before the age of 60? (2) Stroke father/mother/brother/sister/child
Treated hypertension / Antihypertensive medication treatment	Refer to the Appendix 2 in https://www.medrxiv.org/content/10.1101/2022.09.01.22279477v4	Antihypertensive use was ascertained by receipt of drugs in one of the following classes: ACE inhibitors, beta-blockers, CCBs, thiazides and other diuretics, reflecting contemporaneous use. Reference: https://karger.com/ajn/article-pdf/50/6/425/2214209/000503873.pdf	Information on medication use was collected by trained interviewers using a structured home interview: interview or blood pressure lowering medication with indication for hypertension.	Based on the questionnaire data: "Use of antihypertensive medication", "Currently under treatment for high blood pressure"	Based on the questionnaire data: "Have you ever been diagnosed with an increased blood pressure (excluding pregnancy)?"
Established CVD models predictors (Qrisk3, PCE, SCORE2)
Type 2 diabetes (yes/no)	Refer to the above definition. If information is unavailable, the individual is assumed not to have T2DM (default = no).	Refer to the above definition. If information is unavailable, the individual is assumed not to have T2DM (default = no).	Based on interview or medication use.	Refer to the above definition. If information is unavailable, the individual is assumed not to have T2DM (default = no).
Ethnicity (1) QRISK3: [White 0, Not recorded 1, Indian 2, Pakistani 3, Bangladeshi 4, Other Asian 5, Black Caribbean 6, Black African 7, Chinese 8, Other 9] (2) SCORE2: N/A (3) PCE: [White/Black]	(1) QRISK 3: defined based on the UKB Data Field ID = https://biobank.ndph.ox.ac.uk/ukb/field.cgi?id=21000, data coding (ref: https://biobank.ndph.ox.ac.uk/ukb/coding.cgi?id=1001) Performed mapping from the UKB to Qrisk3 coding: 1 White: 0 White, 1001 British: 0 White, 2001 White and Black Caribbean: 6 Black Caribbean, 3001 Indian: 2 Indian, 4001 Caribbean: 6 Black Caribbean, 2 Mixed: 9 Other, 10…	(1) QRISK3: mapping SABRE ethnicity to QRISK3 values: (African Caribbean: Black Caribbean), (European: White), (South Asian: Other Asian) (2) SCORE2: N/A (3) PCE: mapping SABRE ethnicity to PCE values: (African Caribbean: Black), (European: White), (South Asian: White)	(1) QRISK3: Mapping (White to White), (not White to Other) (2) SCORE2: N/A (3) ASCVD: Mapping to White (by default)	(1) QRISK3 Performed mapping from OHS ethnic categories to QRISK3: (1.0 Dutch, 0 White), (2.0 or other Not Dutch, 9 Other) (2) SCORE2: N/A (3) ASCVD: (1.0 Dutch, White), (2.0 or other Not Dutch, White)	(1) QRISK3: performed mapping from NHS ethnic categories to QRISK3: (1.0 Dutch: 0 White), (2.0 Surinamese, 6 Black Caribbean), (3.0 Antillean/Aruban, 6 Black Caribbean), (4.0 Turkish, 5 Other Asian), (5.0 Moroccan, 9 Other), (6.0 Other, 9 Other), (7.0 Dutch + Surinamese, 6 Black Caribbean), (8.0 Dutch + Antillean/Aruban, 6 Black Caribbean), (9.0 Dutch + Turkish, 5 Other Asian), (10.0 Dutch + Moro…
Chronic kidney disease (CKD) [Stage 3, 4, or 5] (yes/no)	Defines based on the UKB Data Field IDs: (1) Non-cancer illness code, self-reported (https://biobank.ndph.ox.ac.uk/ukb/field.cgi?id=20002), selected data coding (ref: https://biobank.ndph.ox.ac.uk/ukb/coding.cgi?id=6): [1192: renal failure not requiring dialysis, 1193: renal failure requiring dialysis] (2) Operation code (https://biobank.ndph.ox.ac.uk/ukb/field.cgi?id=20004), selected data coding…	Mapping eGFR values according to the National Kidney Foundation (NKF, reference: https://www.kidney.org/how-to-classify-ckd); CKD stage 3, 4, or : NKF categories: G3a, G3b, 4, 5	Mapping eGFR values according to the National Kidney Foundation (NKF, reference: https://www.kidney.org/how-to-classify-ckd); CKD stage 3, 4, or : NKF categories: G3a, G3b, 4, 5	Mapping eGFR values according to the National Kidney Foundation (NKF, reference: https://www.kidney.org/how-to-classify-ckd); CKD stage 3, 4, or : NKF categories: G3a, G3b, 4, 5	N/A (eGFR not available)
Rheumatoid Arthritis (RA) (yes/no)	Defined based on the UKB Data Field ID = https://biobank.ndph.ox.ac.uk/ukb/field.cgi?id=20002 . Selected data coding (ref: https://biobank.ndph.ox.ac.uk/ukb/coding.cgi?id=6): 1464: "rheumatoid_arthritis"	Not available.	Information collected by trained interviewers using a structured home interview.	Defined based on ICD-9 code: 714. If not available, default RA value is no.	Defined based on ICD-9 code: 714. If not available, default RA value is no.
Atrial Fibrillation (yes/no)	ICD10 code: I48	Not available information on atrial fibrillation before baseline.	The presence of AF at baseline is based on clinical information from the medical records and a resting ECG. For more details, refer to Leening MJG, Kavousi M, Heeringa J, et al. Methods of data collection and definitions of cardiac outcomes in the Rotterdam Study. Eur J Epidemiol. 2012;27(3):173-185	Individuals with self-reported CVD are excluded from the study cohort. Please refer to row "Prevalent and incident CVD + AF + HF outcome definition". Default value is assumed no AF.	Individuals with self-reported CVD are excluded from the study cohort. Please refer to row "Prevalent and incident CVD + AF + HF outcome definition". Default value is assumed no AF.
Townsend Social Deprivation Index	Defined based on the UKB Data Field ID = https://biobank.ndph.ox.ac.uk/ukb/field.cgi?id=189	LSOA Towsend Deprivation Index 2001.	Not available.	Not available.	Not available.
Type 1 diabetes (yes/no)	Defined based on the UKB Data Field ID = https://biobank.ndph.ox.ac.uk/ukb/field.cgi?id=20002 . Selected data coding (ref: https://biobank.ndph.ox.ac.uk/ukb/coding.cgi?id=6): 1222: "type 1 diabetes"	Not available.	Not available.	Not available.	Not available.
Migraine (yes/no)	Defined based on the UKB Data Field ID = https://biobank.ndph.ox.ac.uk/ukb/field.cgi?id=20002 . Selected data coding (ref: https://biobank.ndph.ox.ac.uk/ukb/coding.cgi?id=6): 1265: "Migraine"	Not available information on migraine.	Based on validated questionnaire: migraine or probable migraine mapped to yes	Not available.	Not available.
Corticosteroid use (yes/no)	Defined based on the UKB Data Field ID = https://biobank.ctsu.ox.ac.uk/crystal/field.cgi?id=20003 Selected data coding (ref: https://biobank.ctsu.ox.ac.uk/crystal/coding.cgi?id=4&nl=1): 1140874790: "betamethasone", 1140874816: "dexamethasone", 1141173346: "cortisone", 1140874976: "methylprednisolone", 1141145782: "deflazacort"	Not available information on corticostereoid use before or at baseline.	Steroids for systemic use	Defined based on ATC medication (only available information at the initial visit): H02. If not available, no corticosteroid use.	Defined based on ATC medication (only available information at the initial visit): H02. If not available, no corticosteroid use.
Systemic lupus (yes/no)	Defined based on the UKB Data Field ID = https://biobank.ndph.ox.ac.uk/ukb/field.cgi?id=20002 . Selected data coding (ref: https://biobank.ndph.ox.ac.uk/ukb/coding.cgi?id=6): 1381: "systemic lupus erythematosis/sle"	Not available.	Not available.	Not available.	Not available.
Atypical antipsychotic medication (yes/no)	Defined based on the UKB Data Field ID = https://biobank.ctsu.ox.ac.uk/crystal/field.cgi?id=20003 Selected data coding (ref: https://biobank.ctsu.ox.ac.uk/crystal/coding.cgi?id=4&nl=1): 1140867420: "clozapine", 1140867444: "risperidone", 1140927956: "sertindole", 1140928916: "olanzapine", 1141152848: "quetiapine", 1141153490: "amisulpride", 1141169714: "zotepine",1141195974: "aripiprazole"	Not available information on atypical antipsychotic medication.	Not available.	Defined based on ATC medication: N05AH, N05AX. If not available, no atypical antipsychotic medication use.	Defined based on ATC medication: N05AH, N05AX. If not available, no atypical antipsychotic medication use.
Severe mental illness (yes/no)	Defined based on the UKB Data Fields: 1. Bipolar disorder status (https://biobank.ctsu.ox.ac.uk/crystal/field.cgi?id=20122), data coding: https://biobank.ctsu.ox.ac.uk/crystal/coding.cgi?id=100694 [1 Bipolar Type I (Mania), 2 Bipolar Type II (Hypomania)] 2. Probable recurrent major depression (severe) (https://biobank.ctsu.ox.ac.uk/crystal/field.cgi?id=20125), data coding: https://biobank.ctsu.ox…	Not available.	Not available.	Not available.	Not available.
Erectile dysfunction (in men) (yes/no)	Defined based on the UKB Data Field ID = https://biobank.ndph.ox.ac.uk/ukb/field.cgi?id=20002 . Selected data coding (ref: https://biobank.ndph.ox.ac.uk/ukb/coding.cgi?id=6): 1518: "erectile dysfunction / impotence"	Not available.	Based on medication use	Not available.	Not available.
Region-Specific Risk Factors	Risk region: "Low risk"	Risk region: "Low risk"	Risk region: "Low risk"	Risk region: "Low risk"	Risk region: "Low risk"
Smoking status (1) Qrisk3: [Non-smoker:0, Former smoker: 1, Light smoker: 2, Moderate smoker: 3, Heavy smoker: 4] (2) SCORE2: [1 Current, 0 Other] (3) PCE: [1 yes, 0 no]	(1) Qrisk3: defined based on the UKB Data Field ID = https://biobank.ndph.ox.ac.uk/ukb/field.cgi?id=20116, data coding (ref: https://biobank.ndph.ox.ac.uk/ukb/coding.cgi?id=90) Performed mapping from the UK Biobank to Qrisk3 coding: 0 Never: 0 Non-smoker; 1 Previous: 1 Former smoker, 2 Current: 3 Moderate smoker (2) SCORE2: Mapping the UK Biobank data values to SCORE2: (2 Current: 1 Current), (0 …	(1) QRISK3: Mapping SABRE values to QRISK3 definitions: (0 never: 0 Non-smoker), (1 previous: 1 Former smoker), (2 current: 3 Moderate smoker) (2) SCORE2: (0 never: 0 Other), (1 previous: 0 Other), (2 current: 1 Current) (3) PCE: (0 never: 0 no), (1 previous: 0 no), (2 current: 1 yes)	(1) Qrisk3: Mapping (0 Never: 0 Non-smoker), (1 Past: 1 Former smoker), (2 Current: 3 Moderate smoker) (2) SCORE2: Mapping (0 never : 0 Other), (1 past: 0 Other), (2 current: 1 Current) (3) PCE: Mapping (0 never : 0 no), (1 past: 0 no), (2 current: 1 yes)	(1) Qrisk3 Mapping (0 No, I have never smoked: 0 Non-smoker), (1 Yes, I smoke at the moment: 3 Moderate smoked), (2 I have smoked, but I quit: 1 Former smoker) (2) SCORE2: (0 No, I have never smoked: 0 Other), (1 Yes, I smoked at the moment: 1 Current), (2 I have smoked, but I quit: 0 Other) (3) PCE: (0 No, I have never smoked: 0 no), (1 Yes, I smoked at the moment: 1 yes), (2 I have smoked, but …	(1) Qrisk3 Mapping (0 No, I have never smoked: 0 Non-smoker), (1 Yes, I smoke at the moment: 3 Moderate smoked), (2 I have smoked, but I quit: 1 Former smoker) (2) SCORE2: (0 No, I have never smoked: 0 Other), (1 Yes, I smoked at the moment: 1 Current), (2 I have smoked, but I quit: 0 Other) (3) PCE: (0 No, I have never smoked: 0 no), (1 Yes, I smoked at the moment: 1 yes), (2 I have smoked, but …

### Sheet: ICD-9 and ICD-10 CVD+AF+HF code
Phenotype name	ICD9 or ICD-10 code	Code type
CVD + AF + HF	4110	icd9
CVD + AF + HF	4297	icd9
CVD + AF + HF	410	icd9
CVD + AF + HF	I21	icd10
CVD + AF + HF	I23	icd10
CVD + AF + HF	I22	icd10
CVD + AF + HF	4296	icd9
CVD + AF + HF	4292	icd9
CVD + AF + HF	414	icd9
CVD + AF + HF	4297	icd9
CVD + AF + HF	412	icd9
CVD + AF + HF	413	icd9
CVD + AF + HF	4295	icd9
CVD + AF + HF	411	icd9
CVD + AF + HF	410	icd9
CVD + AF + HF	I258	icd10
CVD + AF + HF	I23	icd10
CVD + AF + HF	I255	icd10
CVD + AF + HF	I253	icd10
CVD + AF + HF	I259	icd10
CVD + AF + HF	I24	icd10
CVD + AF + HF	I21	icd10
CVD + AF + HF	I25	icd10
CVD + AF + HF	I254	icd10
CVD + AF + HF	I22	icd10
CVD + AF + HF	I256	icd10
CVD + AF + HF	I251	icd10
CVD + AF + HF	I20	icd10
CVD + AF + HF	I250	icd10
CVD + AF + HF	431	icd9
CVD + AF + HF	I61	icd10
CVD + AF + HF	433	icd9
CVD + AF + HF	434	icd9
CVD + AF + HF	I63	icd10
CVD + AF + HF	4379	icd9
CVD + AF + HF	4370	icd9
CVD + AF + HF	436	icd9
CVD + AF + HF	G467	icd10
CVD + AF + HF	G463	icd10
CVD + AF + HF	G464	icd10
CVD + AF + HF	G465	icd10
CVD + AF + HF	I679	icd10
CVD + AF + HF	I64	icd10
CVD + AF + HF	G466	icd10
CVD + AF + HF	I672	icd10
CVD + AF + HF	430	icd9
CVD + AF + HF	I60	icd10
CVD + AF + HF	4431	icd9
CVD + AF + HF	4438	icd9
CVD + AF + HF	4439	icd9
CVD + AF + HF	4442	icd9
CVD + AF + HF	4448	icd9
CVD + AF + HF	I744	icd10
CVD + AF + HF	I738	icd10
CVD + AF + HF	I731	icd10
CVD + AF + HF	I745	icd10
CVD + AF + HF	I739	icd10
CVD + AF + HF	I743	icd10
CVD + AF + HF	4274	icd9
CVD + AF + HF	4271	icd9
CVD + AF + HF	4275	icd9
CVD + AF + HF	I490	icd10
CVD + AF + HF	I460	icd10
CVD + AF + HF	I470	icd10
CVD + AF + HF	I469	icd10
CVD + AF + HF	I461	icd10
CVD + AF + HF	I472	icd10
CVD + AF + HF	I48	icd10
CVD + AF + HF	4281	icd9
CVD + AF + HF	4280	icd9
CVD + AF + HF	4289	icd9
CVD + AF + HF	I500	icd10
CVD + AF + HF	I509	icd10
CVD + AF + HF	I132	icd10
CVD + AF + HF	I130	icd10
CVD + AF + HF	I501	icd10
CVD + AF + HF	I110	icd10
